# Multi-ancestry meta-analysis and fine-mapping in Alzheimer’s Disease

**DOI:** 10.1101/2022.08.04.22278442

**Authors:** Julie Lake, Caroline Warly Solsberg, Jonggeol Jeffrey Kim, Juliana Acosta-Uribe, Mary B. Makarious, Zizheng Li, Kristin Levine, Peter Heutink, Chelsea Alvarado, Dan Vitale, Sarang Kang, Jungsoo Gim, Kun Ho Lee, Stefanie D. Pina-Escudero, Luigi Ferrucci, Andrew B. Singleton, Cornelis Blauwendraat, Mike A. Nalls, Jennifer S. Yokoyama, Hampton L. Leonard

## Abstract

Genome-wide association studies (GWAS) of Alzheimer’s disease are predominantly carried out in European ancestry individuals despite the known variation in genetic architecture and disease prevalence across global populations. We leveraged published and *de novo* GWAS from European, East Asian, African American, and Caribbean Hispanic populations to perform the largest multi-ancestry GWAS meta-analysis of Alzheimer’s disease to date. This method allowed us to identify two independent novel disease-associated loci on chromosome 3. We also leveraged diverse haplotype structures to fine-map nine loci and globally assessed the heterogeneity of known risk factors across populations. Additionally, we compared the generalizability of multi-ancestry- and single-ancestry-derived polygenic risk scores in a three-way admixed Colombian population. Our findings highlight the importance of multi-ancestry representation in uncovering and understanding putative factors that contribute to Alzheimer’s disease risk.
