## Supplementary material for "Multi-ancestry meta-analysis and fine-mapping in Alzheimer’s Disease": Main Tables: Table 1.xlsx

### Sheet: Sheet1
Locus	SNP	Chromsome	Position	Effect allele	Reference allele	P, MR-MEGA	P, ancestry heterogeneity	P, random effects	beta, random effects	SE, random effects	I2	Mean effect allele frequency	Minimum effect allele frequency	Maximum effect allele frequency
VWA5B2	rs9837978	3	183936947	G	A	2.32e-07	0.596041	3.75e-08	-0.0526	0.00949287	0	0.286503	0.171	0.4501
TRANK1	rs9867455	3	36953424	A	T	7.33e-08	0.117985	3.49e-08	-0.0424	0.00775421	0	0.405228	0.326	0.503
