## Supplementary material for "Multi-ancestry meta-analysis and fine-mapping in Alzheimer’s Disease": Main Tables: Table 2.xlsx

### Sheet: Sheet1
Locus	SNP	Chromosome	Position	Effect allele	Reference allele	Novel fine-mapping	Nsnps_in_credible_set	Posterior probability	P, MR-MEGA	P, ancestry heterogeneity	chisq, ancestry (% total)	I2
BIN1	rs6733839	2	127892810	T	C	NO	1	1	5.74e-92	0.312638	14.2703	58.01
INPP5D	rs10933431	2	233981912	C	G	NO	1	1	1.63e-16	0.0790163	41.675	59.47
RHOH	rs2245466	4	40198846	C	G	YES	1	1	3.82e-09	0.930746	0.127995	49.16
CTSB	rs1065712	8	11702122	C	G	YES	1	1	6.42e-09	0.760317	4.55106	0
ECHDC3	rs7912495	10	11718713	C	G	NO	1	1	1.35e-13	0.601684	48.8942	0
SLC24A4	rs12590654	14	92938855	A	G	YES	32	0.909644	6.56e-16	0.033725	63.9505	57.45
APH1B	rs117618017	15	63569902	T	C	NO	2	0.96495	3.63e-20	0.498362	13.6075	10.95
FAM157C/PRDM7	rs56407236	16	90170095	A	G	YES	1	1	7.55e-13	0.132916	63.5277	15.6
GRN	rs5848	17	42430244	T	C	YES	1	1	1.87e-15	0.322178	20.2383	38.05
ABCA7	rs12151021	19	1050874	A	G	NO	1	1	3.62e-32	0.322507	34.7212	0
